# Data driven phenotyping and COVID-19 case definitions: a pattern recognition approach

**DOI:** 10.1101/2021.04.30.21256219

**Authors:** George D. Vavougios, Christoforos Konstantatos, Pavlos-Christoforos Sinigalias, Sotirios G. Zarogiannis, Konstantinos Kolomvatsos, George Stamoulis, Konstantinos I. Gourgoulianis

**Affiliations:** Department of Computer Science and Telecommunications, University of Thessaly, Papasiopoulou 2–4, Galaneika, Lamia 35131, Greece; Department of Respiratory Medicine, Faculty of Medicine, School of Health Sciences, University of Thessaly, Biopolis, Larissa 41500, Greece; Department of Business Administration, University of Patras, University Campus – Rio, Patras 26504, Greece; Department of Mechanical Engineering and Aeronautics, University of Patras, Greece; Department of Physiology, Faculty of Medicine, School of Health Sciences, University of Thessaly, BIOPOLIS, Larissa 41500, Greece; Department of Electrical and Computer Engineering, University of Thessaly, 37 Glavani – 28^th^ October Str, Deligiorgi Building, 4th floor, Volos 38221, Greece

**Keywords:** COVID-19, Pattern recognition, phenotypes, epidemiology, comorbidity, big data

## Abstract

**Introduction:** COVID-19 has pathological pulmonary as well as several extrapulmonary manifestations and thus many different symptoms may arise in patients. The aim of our study was to determine COVID-19 syndromic phenotypes in a data driven manner using survey results extracted from Carnegie Mellon University’s Delphi Group.

**Methods:** Monthly survey results (>1 million responders per month; 320.326 responders with positive COVID-19 test and disease duration <30 days were included in this study) were used sequentially in identifying and validating COVID-19 syndromic phenotypes. Logistic Regression Weighted Multiple Correspondence Analysis (LRW-MCA) was used as a preprocessing procedure, in order to weight and transform symptoms recorded by the survey to eigenspace coordinates (i.e. object scores per case / dimension), with a goal of capturing a total variance of > 75%. These scores along with symptom duration were subsequently used by the Two Step Clustering algorithm to produce symptom clusters. Post-hoc logistic regression models adjusting for age, gender and comorbidities and confirmatory linear principal components analyses were used to further explore the data. The model created from 66.165 included responders in August, was subsequently validated in data from March – December 2020.

**Results:** Five validated COVID-19 syndromes were identified in August: 1. Afebrile (0%), Non-Coughing (0%), Oligosymptomatic (ANCOS) 2. Febrile (100%) Multisymptomatic (FMS) 3. Afebrile (0%) Coughing (100%) Oligosymptomatic (ACOS), 4. Oligosymptomatic with additional self-described symptoms (100%; OSDS) and 5. Olfaction / Gustatory Impairment Predominant (100%; OGIP).

**Discussion:** We present 5 distinct symptom phenotypes within the COVID-19 spectrum that remain stable within 9 – 12 days of first symptom onset. The typical febrile respiratory phenotype is presented as a minority among identified syndromes, a finding that may impact both epidemiological surveillance norms and transmission dynamics.
