## Supplementary material for "Data driven phenotyping and COVID-19 case definitions: a pattern recognition approach": Heatmap 1

### Sheet: Cluster 1 vs 4
	April (1)	May (1)	June(4)	July (1)	August (1)	September (1)	November(4)	December (3)
Fever	0	0	0	0	0	0	0	0
Cough	0	0	0	0	0	0	0	0
Shortness of Breath	21	15	16	17	18	16	19	16
Difficulty breathing	11	8	7	10	9	10	10	8
Tiredness/Exhaustion	51	48	48	50	51	44	60	55
Nasal Congestion	34	31	33	35	30	30	49	47
Runny Nose	31	27	23	22	21	23	29	31
MSJ Aches	31	34	43	33	32	35	37	36
Sore throat	12	11	31	16	13	13	18	17
Persistent Pain/Pressure on Chest	11	10	19	10	10	7	10	8
Nausea/Vomitting	9	9	18	11	9	7	13	14
Diarrhea	20	19	26	20	21	19	22	21
Loss of Smell / Taste	35	0	40	36	0	0	58	53
Other	0	0	0	0	0	0	0	50
