## Supplementary material for "Data driven phenotyping and COVID-19 case definitions: a pattern recognition approach": Heatmap 2

### Sheet: Cluster 2 vs 2
	April (2)	May (2)	June(2)	July (2)	August (2)	September (4)	October (2)	November (3)	December (1)
Fever	100	100	100	100	100	100	100	100	100
Cough	87	82	84	84	86	86	85	89	85
Shortness of Breath	67	59	62	61	64	57	51	59	50
Difficulty breathing	54	49	53	50	51	47	40	46	39
Tiredness/Exhaustion	90	85	88	89	91	89	90	91	88
Nasal Congestion	62	60	65	65	71	66	68	77	72
Runny Nose	53	49	54	54	59	51	56	63	58
MSJ Aches	81	81	84	82	85	82	82	86	82
Sore throat	58	58	66	63	64	59	58	64	57
Persistent Pain/Pressure on Chest	55	51	54	49	51	43	38	45	37
Nausea/Vomitting	28	49	30	47	32	47	42	34	41
Diarrhea	32	56	32	51	31	57	51	34	50
Loss of Smell / Taste	35	69	32	51	32	70	64	39	65
Other	0	0	0	0	0	0	0	0	0
