## Supplementary material for "Data driven phenotyping and COVID-19 case definitions: a pattern recognition approach": Heatmap 3

### Sheet: Cluster 3 vs 4
	April (4)	May (5)	June(1)	July (3)	August (3)	September (4)	October (3)	November(1)	December (1)
Fever	0	0	0	0	0	0	0	0	0
Cough	100	100	100	100	100	100	100	100	100
Shortness of Breath	41	31	34	38	33	31	45	36	36
Difficulty breathing	23	18	19	23	19	17	22	21	22
Tiredness/Exhaustion	62	49	61	64	56	55	75	75	72
Nasal Congestion	44	38	46	50	39	39	62	67	66
Runny Nose	32	28	34	35	29	28	46	48	49
MSJ Aches	38	33	43	45	38	38	53	50	52
Sore throat	26	22	31	34	26	26	39	37	37
Persistent Pain/Pressure on Chest	25	18	19	23	19	13	22	21	21
Nausea/Vomitting	14	11	18	19	15	12	21	19	21
Diarrhea	28	20	26	30	23	19	31	30	31
Loss of Smell / Taste	37	0	39	47	0	0	55	54	56
Other	0	0	0	0	0	0	0	0	0
