## Supplementary material for "Data driven phenotyping and COVID-19 case definitions: a pattern recognition approach": Heatmap 5

### Sheet: Cluster 5 vs 3
	April (3)	May (4)	June (3)	July (4)	August (4)	September (5)	October (4)	November(3)
Fever	18	36	16	22	13	37	39	24
Cough	49	54	37	50	39	64	69	59
Shortness of Breath	28	44	19	29	22	46	45	27
Difficulty breathing	13	36	9	18	10	36	32	13
Tiredness/Exhaustion	60	67	54	66	57	75	83	76
Nasal Congestion	35	45	32	42	36	55	62	60
Runny Nose	22	38	21	28	23	43	52	41
MSJ Aches	42	59	40	49	41	64	67	55
Sore throat	20	37	21	31	21	41	49	31
Persistent Pain/Pressure on Chest	15	35	13	19	12	35	32	12
Nausea/Vomitting	18	37	13	23	17	41	37	19
Diarrhea	25	41	19	28	20	45	41	24
Loss of Smell / Taste	39	51	34	43	33	52	58	59
Other	100	100	100	100	100	100	100	100

### Sheet: Φύλλο1
	Fever	Cough	Shortness of Breath	Difficulty breathing	Tiredness/Exhaustion	Nasal Congestion	Runny Nose	Musculoskeletal / Joint Aches	Sore throat	Persistent Pain/Pressure on Chest	Nausea/Vomitting	Diarrhea	Loss of Smell / Taste	Other
August (5)	30	54	40	28	69	49	38	56	39	29	34	37	48	100
September (3)	37	64	46	36	75	55	43	64	41	35	41	45	52	100
October (4)	39	69	45	32	83	62	52	67	49	32	37	41	58	100
November(1)	42	73	59	37	84	72	58	50	37	41	44	62	62	100
			Fever
			Cough
			Shortness of Breath
			Difficulty breathing
			Tiredness/Exhaustion
			Nasal Congestion
			Runny Nose
			Musculoskeletal / Joint Aches
			Sore throat
			Persistent Pain/Pressure on Chest
			Nausea/Vomitting
			Diarrhea
			Loss of Smell / Taste
			Other
