## Supplementary material for "Data driven phenotyping and COVID-19 case definitions: a pattern recognition approach": Heatmap 6

### Sheet: Cluster 1 vs 4
	May (3)	August (4)	September (3)	October (3)
Fever	0	0	0	0
Cough	54	55	59	64
Shortness of Breath	33	33	34	32
Difficulty breathing	20	20	22	19
Tiredness/Exhaustion	62	70	73	72
Nasal Congestion	47	54	53	64
Runny Nose	30	35	35	46
MSJ Aches	46	48	44	51
Sore throat	27	29	31	36
Persistent Pain/Pressure on Chest	21	21	18	20
Nausea/Vomitting	19	20	22	20
Diarrhea	30	30	30	30
Loss of Smell / Taste	100	100	100	100
Other	0	0	0	0
