## Supplementary material for "Data driven phenotyping and COVID-19 case definitions: a pattern recognition approach": sTable 1

### Sheet: A1 ANCOS
		April				May				June				July				August				September				November				December
	Sig.	Exp(B)	95% Confidence Interval for Exp(B)		Sig.	Exp(B)	95% Confidence Interval for Exp(B)		Sig.	Exp(B)	95% Confidence Interval for Exp(B)		Sig.	Exp(B)	95% Confidence Interval for Exp(B)		Sig.	Exp(B)	95% Confidence Interval for Exp(B)		Sig.	Exp(B)	95% Confidence Interval for Exp(B)		Sig.	Exp(B)	95% Confidence Interval for Exp(B)		Sig.	Exp(B)	95% Confidence Interval for Exp(B)
			Lower Bound	Upper Bound			Lower Bound	Upper Bound			Lower Bound	Upper Bound			Lower Bound	Upper Bound			Lower Bound	Upper Bound			Lower Bound	Upper Bound			Lower Bound	Upper Bound			Lower Bound	Upper Bound
Diabetes_1	0.0408591	1.22852	1.00859	1.49641	0.180647	1.1208	0.948457	1.32447	0.000158468	1.32892	1.14662	1.5402	3.25957e-06	1.2722	1.14953	1.40797	3.22997e-06	1.33069	1.17989	1.50077	0.048535	1.30202	1.0017	1.69239
Cancer_2	0.0548083	0.725563	0.522973	1.00663	0.015902	0.71396	0.542912	0.938898	0.00130981	0.639433	0.486809	0.839908	2.26715e-05	0.677164	0.565421	0.81099	0.00102662	0.707888	0.575966	0.870027	0.236089	0.773214	0.505268	1.18325	0.00105082	0.476286	0.305616	0.742267	0.883657	0.988618	0.848095	1.15243
Heart_Disease_3	0.0226846	0.699807	0.514803	0.951296	0.0627865	0.797602	0.62854	1.01214	0.912458	1.01211	0.816582	1.25447	0.52044	0.951829	0.818783	1.10649	0.75962	0.97416	0.823762	1.15202	0.987435	1.00285	0.703663	1.42925	0.27356	0.81972	0.574274	1.17007	6.38115e-05	0.730542	0.62633	0.852093
Hypertension_4	0.0167382	0.799201	0.665131	0.960294	0.434725	0.939857	0.804397	1.09813	0.243548	1.08747	0.94452	1.25205	0.0090646	0.880748	0.80063	0.968883	0.586528	1.03304	0.918858	1.1614	0.665512	1.0602	0.813376	1.38192	3.61208e-06	0.613084	0.498451	0.75408	0.158083	0.939327	0.861136	1.02462
Asthma_5	3.96376e-05	0.671025	0.554761	0.811655	4.16126e-05	0.7107	0.603611	0.836787	0.000258048	0.761669	0.658187	0.88142	3.12665e-11	0.710083	0.641834	0.78559	0.0433603	0.881797	0.780489	0.996255	0.00309811	0.64648	0.484197	0.863153	0.00807814	0.748576	0.604194	0.927459	1.88309e-18	0.653123	0.593774	0.718404
ChronicLungDisease_6	5.50079e-07	0.402188	0.281589	0.574438	0.000338059	0.610944	0.466638	0.799874	0.185551	0.852668	0.673442	1.07959	4.08251e-06	0.652648	0.544302	0.782561	0.00339247	0.746005	0.613207	0.907562	0.209875	0.772493	0.516018	1.15644	0.150789	0.768733	0.536975	1.10052	1.19536e-05	0.683548	0.576508	0.810463
KidneyDisease_7	0.947747	0.986639	0.659863	1.47524	0.251932	1.19187	0.882713	1.60931	0.162555	0.796883	0.579438	1.09593	0.217031	0.876036	0.710007	1.08089	0.556861	0.931915	0.736569	1.17907	0.00923892	1.6894	1.13832	2.50726	0.412664	0.805034	0.479155	1.35255	0.166032	0.866133	0.706744	1.06147
AutoimmuneDisease_8	0.000105162	0.627958	0.496379	0.794416	2.75727e-05	0.632273	0.510307	0.783388	1.83452e-07	0.584213	0.477361	0.714982	4.99444e-13	0.611141	0.534725	0.698478	4.24247e-06	0.68248	0.579943	0.803145	0.0233759	0.650528	0.448579	0.943393	0.177445	0.829115	0.631453	1.08865	5.45012e-08	0.698713	0.613988	0.795129
None_of_the_Above_9	0.46065	1.07906	0.881575	1.32078	0.861014	1.0157	0.853137	1.20924	0.0227814	1.19593	1.02523	1.39505	0.0260387	1.12298	1.01394	1.24374	0.0203095	1.16698	1.02429	1.32956	0.968396	1.00611	0.744333	1.35995	0.0184836	0.768045	0.616639	0.956627	0.0272787	1.10747	1.01151	1.21253
T1DM_12																									0.625335	1.15446	0.64864	2.05472	0.0239003	1.30435	1.03577	1.64257
T2DM_10																									0.772886	1.0374	0.808439	1.33121	0.754958	1.01684	0.915607	1.12926
Immunocompromised_11																									0.00649284	0.677123	0.511365	0.89661	1.51936e-09	0.678365	0.598129	0.769365
[C2=1]	0.346724	0.792021	0.487317	1.28725	0.798804	1.0597	0.67847	1.65516	0.583886	0.891815	0.59202	1.34342	0.414651	1.11851	0.854616	1.4639	0.917532	0.983349	0.715598	1.35128	0.277124	0.659615	0.311455	1.39697
[C2=2]	0.517134	0.851013	0.522329	1.38653	0.199236	1.3396	0.857262	2.09332	0.157025	1.34398	0.892423	2.02401	0.000212333	1.66047	1.26968	2.17156	0.139085	1.27035	0.925176	1.7443	0.531656	0.787243	0.372016	1.66593
[C2=NA]
[D1=1]	0.299415	0.644074	0.280581	1.47847	0.308572	0.604436	0.229337	1.59304	0.854825	1.06357	0.549569	2.05832	0.799478	1.05597	0.693692	1.60744	0.528108	1.17698	0.709437	1.95266	0.031067	2.82886	1.09927	7.2798	0.871346	0.790381	0.0458579	13.6226	0.274072	0.56208	0.200188	1.57819
[D1=2]	0.184667	0.57157	0.250112	1.30618	0.20831	0.537542	0.204395	1.41369	0.84084	1.06964	0.554498	2.06334	0.47173	1.1659	0.767563	1.77096	0.6553	1.12165	0.677569	1.8568	0.025235	2.92471	1.14252	7.48687	0.946684	1.10188	0.0641602	18.9234	0.337516	0.603727	0.215264	1.69321
[D1=3]	0.0409952	0.183904	0.0362472	0.933061	0.122258	0.369143	0.104298	1.30652	0.167804	0.465862	0.157345	1.37931	0.000506057	0.219755	0.0935511	0.516211	0.0764201	0.443463	0.180394	1.09017	0.061757	3.66469	0.938087	14.3163	0.525528	0.358144	0.0150418	8.52738	0.00374168	0.174454	0.0535821	0.567988
[D1=4]	0.511066	0.645307	0.174749	2.38296	0.146286	0.358582	0.0898827	1.43054		1.17243	1.17243	1.17243	0.510073	0.787378	0.386623	1.60354	0.660751	1.19599	0.537788	2.65976	0.831287	1.26555	0.144997	11.0459	0.867859	1.28428	0.0673958	24.473	0.0524634	0.309124	0.0943701	1.01258
[D1=5]	0.174003	0.451399	0.143394	1.42099	0.135236	0.404636	0.123451	1.32627	0.386327	1.41222	0.646777	3.08354	0.386787	1.25499	0.750337	2.09904	0.993413	1.00281	0.515465	1.9509	0.0264337	4.20723	1.18314	14.9609	0.758055	0.626146	0.0318395	12.3136	0.249869	0.536491	0.185746	1.54955
[D1=NA]
[D2=1]	0.499778	1.32841	0.582281	3.03062	0.561709	1.33077	0.506928	3.4935	0.655295	0.861596	0.447982	1.65709	0.0788414	0.689074	0.454878	1.04385	0.00839686	0.505816	0.304701	0.839676	0.0197146	0.338085	0.135876	0.841217	0.998457	1.00282	0.0576778	17.4357	0.497041	1.43114	0.508627	4.02684
[D2=2]	0.377792	1.43698	0.642031	3.21622	0.772691	1.15117	0.442881	2.99222	0.41728	0.765636	0.401594	1.45968	0.0249474	0.625697	0.4153	0.942684	0.0104939	0.523268	0.318641	0.859303	0.0011393	0.225338	0.0918312	0.552942	0.95241	0.916944	0.0531667	15.8141	0.368695	1.60441	0.572343	4.49751
[D2=3]	0.32671	1.49645	0.668678	3.34893	0.822297	1.11576	0.428968	2.90214	0.523547	0.810617	0.425249	1.54521	0.0350683	0.643513	0.427093	0.969599	0.0312964	0.58015	0.353435	0.952294	0.0176201	0.342977	0.141743	0.829905	0.758963	1.56111	0.0907551	26.8532	0.33015	1.66861	0.595426	4.67607
[D2=4]	0.322738	1.50274	0.670328	3.36884	0.696175	1.20968	0.46529	3.14498	0.464682	0.786059	0.412295	1.49865	0.0630877	0.677754	0.449706	1.02145	0.0643597	0.626653	0.381903	1.02826	0.038283	0.393974	0.16322	0.950957	0.660011	1.89437	0.109958	32.6364	0.320509	1.68622	0.601479	4.72727
[D2=5]	0.102269	1.96498	0.873913	4.41821	0.475959	1.41582	0.544248	3.68314	0.138831	0.612801	0.320403	1.17204	0.00653776	0.564146	0.373438	0.852245	0.0776787	0.640155	0.390021	1.05071	0.0555059	0.423978	0.176163	1.0204	0.60029	2.14002	0.124304	36.8428	0.351253	1.63359	0.582085	4.58461
[D2=6]	0.0672553	2.16291	0.946671	4.94173	0.589861	1.30376	0.496978	3.42023	0.0217013	0.460592	0.237604	0.892852	0.00172362	0.510633	0.335407	0.777403	0.107209	0.662644	0.401633	1.09328	0.0156886	0.329827	0.134126	0.811074	0.762461	1.55337	0.0893181	27.0154	0.289709	1.7486	0.621477	4.91989
[D2=7]	0.11829	2.12933	0.824838	5.49687	0.477563	1.4436	0.524126	3.97609	0.00446675	0.332495	0.155641	0.710309	0.00150198	0.471934	0.296838	0.750313	0.374578	0.787294	0.464383	1.33474	0.0863601	0.434483	0.167578	1.1265	0.469632	2.88638	0.163127	51.0717	0.706796	1.22314	0.428243	3.49351
[D2=NA]

### Sheet: A2 FMS
		April				May				June				July				August				September				October				November				December
	Sig.	Exp(B)	95% Confidence Interval for Exp(B)		Sig.	Exp(B)	95% Confidence Interval for Exp(B)		Sig.	Exp(B)	95% Confidence Interval for Exp(B)		Sig.	Exp(B)	95% Confidence Interval for Exp(B)		Sig.	Exp(B)	95% Confidence Interval for Exp(B)		Sig.	Exp(B)	95% Confidence Interval for Exp(B)		Sig.	Exp(B)	95% Confidence Interval for Exp(B)		Sig.	Exp(B)	95% Confidence Interval for Exp(B)		Sig.	Exp(B)	95% Confidence Interval for Exp(B)
			Lower Bound	Upper Bound			Lower Bound	Upper Bound			Lower Bound	Upper Bound			Lower Bound	Upper Bound			Lower Bound	Upper Bound			Lower Bound	Upper Bound			Lower Bound	Upper Bound			Lower Bound	Upper Bound			Lower Bound	Upper Bound
Diabetes_1	5.52374e-09	1.72958	1.43865	2.07933	3.16727e-14	1.79066	1.54059	2.08131	3.16727e-14	1.79066	1.54059	2.08131	5.80287e-26	1.80886	1.62005	2.01968	8.58292e-20	1.76578	1.56237	1.99567	0.125691	1.29579	0.930035	1.8054
Cancer_2	2.6193e-05	1.69302	1.32453	2.16401	0.00559194	1.35496	1.09296	1.67975	0.00559194	1.35496	1.09296	1.67975	0.0497814	1.18537	1.00016	1.40487	0.00628301	1.28751	1.07407	1.54337	0.121395	1.43672	0.908323	2.27251	0.818437	0.972114	0.763567	1.23762	0.165503	0.756389	0.509771	1.12232	0.779244	1.01931	0.891692	1.1652
Heart_Disease_3	0.0866899	1.24429	0.968998	1.5978	0.00165235	1.38279	1.13	1.69213	0.00165235	1.38279	1.13	1.69213	0.00532904	1.24599	1.06741	1.45446	0.215202	1.11614	0.938114	1.32796	0.0987258	1.43365	0.934826	2.19865	0.329238	1.11286	0.897729	1.37956	0.00235699	0.548889	0.372894	0.807948	0.917563	1.00649	0.890478	1.13761
Hypertension_4	0.564764	1.05366	0.88191	1.25887	0.238479	1.09207	0.943302	1.26431	0.238479	1.09207	0.943302	1.26431	0.247478	1.066	0.956568	1.18795	0.00287457	1.20285	1.0653	1.35816	0.0711404	1.34479	0.974815	1.85518	0.213362	1.09797	0.94767	1.27211	0.901925	0.986856	0.799582	1.21799	0.471067	0.971302	0.897357	1.05134
Asthma_5	0.540435	0.946338	0.793145	1.12912	0.409831	0.939907	0.811109	1.08916	0.409831	0.939907	0.811109	1.08916	0.0343106	0.887178	0.794081	0.99119	0.344663	1.06012	0.939224	1.19657	0.359101	1.15985	0.844818	1.59236	0.6159	0.961336	0.824083	1.12145	0.00270302	0.704643	0.560572	0.88574	0.330659	0.960038	0.884308	1.04225
ChronicLungDisease_6	0.374224	0.888977	0.685738	1.15245	0.000428108	1.44702	1.17808	1.77735	0.000428108	1.44702	1.17808	1.77735	0.0704954	1.16439	0.987353	1.37318	0.00123393	1.33071	1.11895	1.58254	0.286541	0.756952	0.453594	1.26319	0.95091	1.00726	0.800009	1.26821	0.00133085	0.476318	0.302817	0.749226	0.0336047	0.865726	0.75791	0.988878
KidneyDisease_7	0.660805	0.919321	0.631378	1.33858	0.623739	0.928989	0.69215	1.24687	0.623739	0.928989	0.69215	1.24687	7.30155e-06	1.51988	1.26576	1.825	0.870546	0.980258	0.771247	1.24591	0.191723	1.43566	0.834197	2.47077	0.477858	1.10713	0.835882	1.4664	0.389483	1.21607	0.778864	1.89869	0.119289	1.13067	0.96879	1.31959
AutoimmuneDisease_8	0.00330807	0.710938	0.566203	0.89267	0.000433736	0.694979	0.567475	0.851132	0.000433736	0.694979	0.567475	0.851132	0.00140382	0.792157	0.686618	0.913918	1.11249e-05	0.688863	0.583355	0.813455	0.91215	0.977511	0.652578	1.46423	0.638271	1.04604	0.867071	1.26194	0.0134264	0.660537	0.475461	0.917656	0.154218	0.925543	0.832092	1.02949
None_of_the_Above_9	0.00298708	1.35317	1.10826	1.6522	2.53316e-06	1.46336	1.24876	1.71485	2.53316e-06	1.46336	1.24876	1.71485	1.90052e-07	1.36679	1.21518	1.53732	1.61068e-06	1.39084	1.21545	1.59154	0.063255	1.41064	0.981181	2.02807	0.0480718	1.18158	1.00142	1.39416	0.240792	1.14315	0.914152	1.42952	0.177679	1.06033	0.973752	1.15461
T1DM_12																									0.000300139	1.88249	1.33594	2.65265	0.0739931	1.59665	0.955627	2.66767	6.231e-14	1.94493	1.63469	2.31404
T2DM_10																									0.0330632	1.20161	1.01488	1.42271	0.0986481	1.22017	0.963507	1.5452	1.86861e-12	1.38211	1.2631	1.51233
Immunocompromised_11																									0.422288	0.925575	0.766257	1.11802	0.000268154	0.538678	0.386218	0.751322	0.00447226	1.15541	1.04588	1.27641
[C2=1]	0.032578	0.607735	0.384919	0.959532	1.20644e-05	0.448803	0.313494	0.642512	1.20644e-05	0.448803	0.313494	0.642512	2.98099e-07	0.48783	0.370719	0.641938	0.321008	0.837149	0.589302	1.18923	0.0622484	0.450644	0.194961	1.04165
[C2=2]	0.125998	0.698422	0.441	1.10611	0.0624862	0.711239	0.496952	1.01793	0.0624862	0.711239	0.496952	1.01793	0.0899756	0.789272	0.600378	1.0376	0.219681	1.24495	0.877417	1.76644	0.358475	0.676724	0.294065	1.55733
[C2=NA]
[D1=1]	0.700069	1.124	0.620116	2.03733	0.880285	0.946007	0.4594	1.94804	0.880285	0.946007	0.4594	1.94804	0.203945	1.36017	0.846224	2.18625	0.884872	0.961449	0.5647	1.63695	0.543696	0.546862	0.0779523	3.83643	0.972937	0.964547	0.119846	7.7629	0.159582	4.27461	0.56458	32.3644	0.721123	1.15381	0.525973	2.53109
[D1=2]	0.725394	0.89997	0.499839	1.62042	0.501497	0.781222	0.380279	1.60489	0.501497	0.781222	0.380279	1.60489	0.479557	1.18582	0.739311	1.902	0.70717	1.10665	0.652213	1.87772	0.512585	0.522321	0.0747625	3.64915	0.777925	0.740961	0.0922406	5.95208	0.35845	2.5813	0.34108	19.5354	0.938537	0.969618	0.4426	2.12417
[D1=3]	0.000502638	3.66864	1.76405	7.62954	0.000248168	4.23663	1.95715	9.17098	0.000248168	4.23663	1.95715	9.17098	6.35306e-06	3.45381	2.01644	5.91578	2.51009e-05	3.60089	1.98433	6.53443	0.453066	0.400139	0.0365685	4.37839	0.844295	1.23889	0.14609	10.5063	0.997089	0.995429	0.0849096	11.6698	0.347325	1.48636	0.650361	3.39698
[D1=4]	5.75013e-06	5.69783	2.68614	12.0862									9.98319e-06	3.62704	2.04782	6.42413	3.6356e-06	4.32021	2.3257	8.0252	0.516483	1.99853	0.246752	16.1868		1.0645	1.0645	1.0645	0.750759	1.46241	0.14013	15.2617	0.037776	2.41009	1.05093	5.52703
[D1=5]	0.0863405	1.98824	0.906511	4.36079	0.102517	1.93884	0.875748	4.29244	0.102517	1.93884	0.875748	4.29244	0.000644472	2.55657	1.49107	4.38348	0.231316	1.47572	0.780318	2.79085	0.960349	1.0551	0.127362	8.74067	0.549235	0.512722	0.0576035	4.56367	0.67921	1.5675	0.18622	13.1944	0.67496	1.18987	0.527987	2.6815
[D1=NA]
[D2=1]	0.112629	0.620738	0.344402	1.1188	0.988982	0.994943	0.484516	2.0431	0.988982	0.994943	0.484516	2.0431	0.00520843	0.509413	0.317375	0.817652	0.0381129	0.570419	0.335547	0.969694	0.6096	1.65459	0.239503	11.4306	0.9764	1.03209	0.127282	8.36895	0.217907	0.279116	0.0366586	2.12517	0.159191	0.567234	0.2576	1.24905
[D2=2]	0.110078	0.632272	0.360319	1.10948	0.993733	1.00285	0.49351	2.03785	0.993733	1.00285	0.49351	2.03785	0.0524091	0.633771	0.399762	1.00476	0.124535	0.666194	0.396747	1.11863	0.777251	1.31943	0.193346	9.00409	0.95893	0.946629	0.117372	7.63478	0.205851	0.271633	0.0360618	2.04606	0.256818	0.635548	0.290336	1.39122
[D2=3]	0.156234	0.66633	0.380161	1.16792	0.705192	1.14646	0.564724	2.32746	0.705192	1.14646	0.564724	2.32746	0.340913	0.800002	0.505419	1.26628	0.480964	0.830419	0.495287	1.39231	0.558138	1.77201	0.261145	12.024	0.827947	1.26026	0.156498	10.1486	0.252579	0.307785	0.0408854	2.31701	0.612986	0.817108	0.373573	1.78724
[D2=4]	0.260927	0.724852	0.413622	1.27027	0.723947	0.879914	0.432634	1.78962	0.723947	0.879914	0.432634	1.78962	0.315387	0.790231	0.499057	1.25129	0.603987	0.872286	0.520501	1.46183	0.414746	2.2176	0.327087	15.035	0.811929	1.28814	0.16002	10.3693	0.268307	0.319628	0.0424213	2.40827	0.873673	0.938477	0.429027	2.05288
[D2=5]	0.0647674	0.583249	0.329131	1.03357	0.0912033	0.539686	0.263831	1.10397	0.0912033	0.539686	0.263831	1.10397	0.00545103	0.518055	0.325791	0.823783	0.0456981	0.588467	0.349822	0.989913	0.732428	1.39807	0.204769	9.54546	0.846696	1.22827	0.152779	9.87473	0.421535	0.436975	0.058038	3.29004	0.757089	0.883655	0.403549	1.93495
[D2=6]	0.00781486	0.433835	0.234472	0.802708	0.00209049	0.313418	0.149684	0.656255	0.00209049	0.313418	0.149684	0.656255	5.96663e-08	0.261176	0.160724	0.424413	1.64052e-05	0.304504	0.177296	0.522982	0.51035	0.514932	0.0713726	3.71509	0.928609	0.908829	0.112265	7.35733	0.427143	0.439853	0.0579324	3.33959	0.384351	0.704931	0.320634	1.54983
[D2=7]	0.0311297	0.423622	0.193991	0.925072	0.0993088	0.519931	0.238872	1.13169	0.0993088	0.519931	0.238872	1.13169	1.11201e-05	0.303943	0.178689	0.516995	0.00152954	0.389505	0.217398	0.697864	0.361228	0.367752	0.0429483	3.14893	0.999553	1.0006	0.12169	8.22751	0.182038	0.238973	0.0291973	1.95595	0.261749	0.632422	0.284106	1.40778
[D2=NA]

### Sheet: A3 ACOS
		April				May				June				July				August				September				October				November				December
	Sig.	Exp(B)	95% Confidence Interval for Exp(B)		Sig.	Exp(B)	95% Confidence Interval for Exp(B)		Sig.	Exp(B)	95% Confidence Interval for Exp(B)		Sig.	Exp(B)	95% Confidence Interval for Exp(B)		Sig.	Exp(B)	95% Confidence Interval for Exp(B)		Sig.	Exp(B)	95% Confidence Interval for Exp(B)		Sig.	Exp(B)	95% Confidence Interval for Exp(B)		Sig.	Exp(B)	95% Confidence Interval for Exp(B)		Sig.	Exp(B)	95% Confidence Interval for Exp(B)
			Lower Bound	Upper Bound			Lower Bound	Upper Bound			Lower Bound	Upper Bound			Lower Bound	Upper Bound			Lower Bound	Upper Bound			Lower Bound	Upper Bound			Lower Bound	Upper Bound			Lower Bound	Upper Bound			Lower Bound	Upper Bound
Diabetes_1	0.022739	1.22112	1.02827	1.45015	0.0229708	1.2508	1.03138	1.5169	0.00980619	1.1857	1.04192	1.34932	1.58052e-10	1.37162	1.24506	1.51105	1.53914e-10	1.50304	1.32674	1.70277	0.641693	1.08147	0.777586	1.50411
Cancer_2	0.00772059	0.660889	0.487299	0.896317	0.244514	0.831989	0.610358	1.1341	0.0490844	0.81001	0.656671	0.999155	0.0245627	0.826273	0.699637	0.97583	0.207235	0.874967	0.710959	1.07681	0.05398	0.543669	0.292511	1.01048	0.11272	0.801366	0.609526	1.05358	4.511e-05	1.61408	1.28243	2.03151	0.779244	1.01931	0.891692	1.1652
Heart_Disease_3	0.0124699	0.705417	0.53649	0.927536	0.0454262	0.746687	0.560866	0.994072	0.0961674	0.849415	0.700841	1.02949	0.000997705	0.766111	0.65371	0.897839	0.0618393	0.833858	0.689088	1.00904	0.519997	1.15771	0.741048	1.80863	0.200948	0.846069	0.65486	1.09311	5.13842e-06	1.6602	1.33509	2.06446	0.917563	1.00649	0.890478	1.13761
Hypertension_4	0.977243	0.997649	0.848695	1.17275	0.134824	1.15022	0.957448	1.38179	0.0479411	1.13019	1.00111	1.27592	0.61033	1.02437	0.933765	1.12377	0.0296149	1.14887	1.01383	1.30191	0.524775	1.10556	0.811482	1.5062	0.910265	0.991461	0.854102	1.15091	0.220476	1.10897	0.939865	1.3085	0.471067	0.971302	0.897357	1.05134
Asthma_5	2.42845e-05	0.69959	0.592658	0.825814	0.488589	0.936691	0.778417	1.12715	2.04549e-05	0.760537	0.670538	0.862614	2.81032e-06	0.793843	0.720745	0.874354	0.00366355	0.823657	0.722631	0.938807	0.0249608	0.690623	0.499696	0.954501	0.00061088	0.75822	0.647207	0.888276	6.12362e-05	1.3925	1.18434	1.63725	0.330659	0.960038	0.884308	1.04225
ChronicLungDisease_6	1.01467e-06	0.476294	0.353778	0.641237	0.417329	0.892758	0.678703	1.17432	0.00131039	0.702267	0.566093	0.871199	0.00076711	0.747379	0.63077	0.885546	0.00466477	0.733782	0.592162	0.909271	0.298479	0.760142	0.453281	1.27474	0.281309	0.864307	0.66291	1.12689	0.00538656	1.37975	1.09987	1.73085	0.0336047	0.865726	0.75791	0.988878
KidneyDisease_7	0.114897	0.721538	0.480892	1.0826	0.0305474	0.590331	0.366159	0.951746	0.0988227	0.795084	0.605565	1.04392	0.0601869	0.815489	0.659234	1.00878	0.0214509	0.718994	0.542787	0.952402	0.984064	1.00619	0.549321	1.84303	0.00728129	0.573652	0.382282	0.860821	0.827399	1.03639	0.751589	1.42911	0.119289	1.13067	0.96879	1.31959
AutoimmuneDisease_8	2.01204e-08	0.539637	0.435033	0.669393	0.00565547	0.705544	0.551103	0.903265	0.000403048	0.748415	0.637415	0.878745	1.46329e-16	0.569557	0.49834	0.65095	0.00138006	0.762778	0.646162	0.900441	0.580281	0.897082	0.610449	1.3183	0.000130745	0.659225	0.532484	0.816134	0.973323	1.00363	0.811602	1.24109	0.154218	0.925543	0.832092	1.02949
None_of_the_Above_9	0.916663	0.990254	0.824277	1.18965	0.208618	1.14608	0.926641	1.41749	0.0130943	1.18402	1.03612	1.35304	0.0189532	1.12925	1.02022	1.24993	0.338877	1.07222	0.929444	1.23692	0.0345218	1.42863	1.02632	1.98863	0.00323529	1.27043	1.08332	1.48985	0.165399	1.14603	0.945267	1.38944	0.177679	1.06033	0.973752	1.15461
T1DM_12									0.836569	0.964943	0.687458	1.35443													0.251896	1.26862	0.844441	1.90587	0.54411	1.15052	0.731381	1.80986	6.231e-14	1.94493	1.63469	2.31404
T2DM_10									0.16537	1.27165	0.905547	1.78577													0.199839	1.12246	0.940739	1.33928	0.00127256	1.37482	1.1328	1.66854	1.86861e-12	1.38211	1.2631	1.51233
Immunocompromised_11																									0.00111129	0.707081	0.574101	0.870865	0.00618699	1.31386	1.08063	1.59743	0.00447226	1.15541	1.04588	1.27641
[C2=1]	0.0578016	1.88161	0.979305	3.61526	0.34829	0.787342	0.477721	1.29763	0.993203	1.00248	0.56755	1.7707	0.244993	1.19686	0.884042	1.62038	0.871157	1.03291	0.698457	1.5275	0.159875	2.14088	0.740593	6.18877
[C2=2]	0.0561058	1.89316	0.983514	3.64412	0.986801	0.995785	0.603726	1.64245	0.832519	0.940742	0.534057	1.65712	0.000218372	1.7687	1.30723	2.39309	0.150655	1.33165	0.901068	1.96798	0.0955578	2.46398	0.85332	7.11479
[C2=NA]									0.0164505	0.259763	0.0863466	0.781466
[D1=1]	0.811732	1.08418	0.557534	2.10829	0.0867807	0.257376	0.0544516	1.21654		0.0841676	0.0841676	0.0841676	0.444421	0.821139	0.495536	1.36068	0.780989	0.909266	0.465036	1.77785	0.147984	0.251272	0.0386778	1.63239	0.776573	0.753553	0.10676	5.31888	0.965789	1.03714	0.195912	5.49056	0.721123	1.15381	0.525973	2.53109
[D1=2]	0.831352	1.07431	0.555427	2.07795	0.0767769	0.246538	0.0522862	1.16246	0.691564	1.14929	0.577945	2.28547	0.61239	0.877989	0.530742	1.45243	0.836431	0.932022	0.477731	1.81831	0.325312	0.392536	0.0609014	2.53006	0.961753	0.953369	0.135405	6.71253	0.912493	0.91097	0.172689	4.80557	0.938537	0.969618	0.4426	2.12417
[D1=3]	0.117225	0.29068	0.0619537	1.36384	0.0162779	0.04645	0.0037981	0.568074					0.00130801	0.278223	0.127525	0.607004	0.236376	0.557911	0.212358	1.46576	0.153091	0.183177	0.0178501	1.87976	0.292109	0.312095	0.0357641	2.72349	0.216656	2.93274	0.532089	16.1645	0.347325	1.48636	0.650361	3.39698
[D1=4]	0.756038	1.19529	0.387906	3.68319	0.0941631	0.193418	0.0282503	1.32424	0.667949	0.883645	0.502134	1.55502	0.0945849	0.502993	0.224729	1.12581	0.262064	0.507499	0.155116	1.6604	0.365486	0.343991	0.0341037	3.46971	*	*	*	.c	0.127977	3.71864	0.685378	20.1761	0.037776	2.41009	1.05093	5.52703
[D1=5]	0.30408	0.562459	0.187712	1.68535	0.153255	0.290944	0.0534492	1.58372	0.246359	0.718783	0.411284	1.25618	0.384772	0.76423	0.416761	1.4014	0.776513	0.889382	0.395883	1.99807	0.805652	0.7789	0.106419	5.70093	0.966066	0.957513	0.129561	7.07643	0.475028	1.84053	0.345135	9.81517	0.67496	1.18987	0.527987	2.6815
[D1=NA]									0.259013	0.724982	0.414757	1.26724
[D2=1]	0.357307	0.735791	0.382865	1.41405	0.403967	1.94532	0.407656	9.283	0.232914	0.711799	0.407169	1.24434	0.62297	0.881541	0.533272	1.45726	0.127576	0.591283	0.300785	1.16234	0.323079	2.54849	0.398506	16.2979	0.607876	1.6691	0.235855	11.8119	0.820578	0.823998	0.154662	4.39005	0.159191	0.567234	0.2576	1.24905
[D2=2]	0.891581	0.95739	0.511867	1.79069	0.352961	2.08108	0.44328	9.77007	0.0728369	0.598609	0.341703	1.04867	0.859717	1.04571	0.637012	1.71662	0.541026	0.8142	0.421208	1.57386	0.55997	1.73412	0.27238	11.0403	0.587528	1.71728	0.243375	12.1173	0.938116	0.936309	0.177784	4.93112	0.256818	0.635548	0.290336	1.39122
[D2=3]	0.754751	1.10468	0.591506	2.06307	0.262409	2.42121	0.515724	11.367	0.0259169	0.523735	0.296452	0.92527	0.53686	1.16883	0.712407	1.91768	0.89228	1.04645	0.54244	2.01875	0.481445	1.94283	0.305772	12.3445	0.703962	1.46053	0.206989	10.3056	0.99629	1.00395	0.19073	5.28449	0.612986	0.817108	0.373573	1.78724
[D2=4]	0.622402	1.17015	0.626084	2.18702	0.168253	2.96195	0.632065	13.8802	0.037049	0.517757	0.278884	0.96123	0.432905	1.21916	0.74298	2.00052	0.785247	1.0956	0.568128	2.11279	0.445706	2.05556	0.322597	13.0978	0.687744	1.49278	0.211595	10.5313	0.999602	0.999577	0.189707	5.26682	0.873673	0.938477	0.429027	2.05288
[D2=5]	0.367112	1.33575	0.712041	2.50579	0.117638	3.43411	0.732276	16.1047	0.00980619	1.1857	1.04192	1.34932	0.983165	0.994663	0.605063	1.63512	0.662175	1.15758	0.600435	2.2317	0.580865	1.68644	0.263787	10.7817	0.760283	1.35536	0.192207	9.55735	0.999661	0.99964	0.189707	5.2675	0.757089	0.883655	0.403549	1.93495
[D2=6]	0.767552	0.905063	0.46711	1.75363	0.275641	2.37548	0.501422	11.2538	0.0490844	0.81001	0.656671	0.999155	0.138095	0.681888	0.411086	1.13108	0.880829	0.950557	0.489865	1.84451	0.838983	0.822007	0.124104	5.44457	0.983105	1.02141	0.143766	7.25681	0.621574	0.656176	0.123164	3.49589	0.384351	0.704931	0.320634	1.54983
[D2=7]	0.531867	1.28129	0.589055	2.78702	0.227455	2.68975	0.539384	13.413	0.0961674	0.849415	0.700841	1.02949	0.0117009	0.485315	0.276646	0.851378	0.233978	0.647387	0.316367	1.32476	0.961565	1.04932	0.148075	7.43598	0.646912	0.626471	0.0846964	4.6338	0.890097	0.887685	0.163819	4.81008	0.261749	0.632422	0.284106	1.40778
[D2=NA]

### Sheet: A4 OSDS
		April				May				June				July				August				September				November
	Sig.	Exp(B)	95% Confidence Interval for Exp(B)		Sig.	Exp(B)	95% Confidence Interval for Exp(B)		Sig.	Exp(B)	95% Confidence Interval for Exp(B)		Sig.	Exp(B)	95% Confidence Interval for Exp(B)		Sig.	Exp(B)	95% Confidence Interval for Exp(B)		Sig.	Exp(B)	95% Confidence Interval for Exp(B)		Sig.	Exp(B)	95% Confidence Interval for Exp(B)
			Lower Bound	Upper Bound			Lower Bound	Upper Bound			Lower Bound	Upper Bound			Lower Bound	Upper Bound			Lower Bound	Upper Bound			Lower Bound	Upper Bound			Lower Bound	Upper Bound
Diabetes_1	0.946933	0.989121	0.71674	1.36501	9.33911e-05	1.55855	1.24751	1.94714	0.19428	1.18911	0.915459	1.54457	0.000705403	1.32911	1.12738	1.56695	0.283536	1.11428	0.91434	1.35793	0.0514149	1.43936	0.997766	2.07639
Cancer_2	0.959878	1.01148	0.648387	1.5779	7.8442e-05	1.73691	1.32061	2.28444	0.275803	0.792164	0.520999	1.20446	0.00831213	0.671178	0.499157	0.902481	0.0178609	0.662251	0.470886	0.931385	0.0023761	1.97272	1.27276	3.05761	0.165503	0.756389	0.509771	1.12232
Heart_Disease_3	0.519312	0.86544	0.557625	1.34317	0.107646	1.262	0.950486	1.67562	0.750704	1.06129	0.735303	1.5318	0.721556	1.04516	0.819772	1.3325	0.139789	0.79603	0.588066	1.07754	0.121562	1.4415	0.907336	2.29013	0.00235699	0.548889	0.372894	0.807948
Hypertension_4	0.17455	0.820718	0.617061	1.09159	0.0817175	1.21266	0.976017	1.50669	0.372399	0.895795	0.703391	1.14083	0.0399798	0.850473	0.728686	0.992616	0.19856	0.8858	0.736291	1.06567	0.558592	1.1132	0.777175	1.59451	0.901925	0.986856	0.799582	1.21799
Asthma_5	0.0835897	0.773689	0.578545	1.03466	0.189076	1.15196	0.932718	1.42272	0.493079	0.917206	0.716375	1.17434	0.275811	0.915588	0.7813	1.07296	0.000293106	0.693084	0.568349	0.845196	0.0499957	1.4203	1.00001	2.01724	0.00270302	0.704643	0.560572	0.88574
ChronicLungDisease_6	0.0130587	0.549892	0.342922	0.881778	0.00672323	0.609668	0.426266	0.871981	0.0135708	0.565447	0.359573	0.889193	0.000342201	0.574729	0.424437	0.778237	0.003369	0.592191	0.417208	0.840563	0.486167	1.18348	0.736648	1.90135	0.00133085	0.476318	0.302817	0.749226
KidneyDisease_7	0.148518	1.47326	0.870955	2.49207	0.32565	0.78903	0.491921	1.26559	0.451298	0.809787	0.467684	1.40213	0.651382	0.925469	0.661377	1.29501	0.310675	0.805813	0.530834	1.22323	0.0381032	0.342177	0.124181	0.942857	0.389483	1.21607	0.778864	1.89869
AutoimmuneDisease_8	0.526845	0.898911	0.646206	1.25044	0.385696	0.886418	0.675041	1.16398	0.22726	0.828408	0.610289	1.12448	0.0222195	0.7944	0.652164	0.967656	0.131332	0.836792	0.663898	1.05471	0.600602	0.882638	0.553105	1.4085	0.0134264	0.660537	0.475461	0.917656
None_of_the_Above_9	0.736214	1.05681	0.766283	1.45747	1.08213e-07	1.93724	1.51785	2.47251	0.0082587	1.4251	1.09569	1.85356	0.0145103	1.23288	1.04236	1.45823	0.660354	1.04659	0.854212	1.2823	0.0135264	1.6838	1.11352	2.54615	0.240792	1.14315	0.914152	1.42952
T1DM_12																									0.0739931	1.59665	0.955627	2.66767
T2DM_10																									0.0986481	1.22017	0.963507	1.5452
Immunocompromised_11																									0.000268154	0.538678	0.386218	0.751322
[C2=1]	0.977513	0.98782	0.421302	2.31612	0.119031	0.632329	0.355359	1.12517	0.0748511	0.560971	0.296969	1.05967	0.883132	1.03809	0.630652	1.70875	0.897315	0.966559	0.576618	1.6202	0.396063	0.577455	0.162464	2.05248
[C2=2]	0.581437	1.2716	0.541198	2.98777	0.677733	0.884898	0.497071	1.57532	0.550085	0.823739	0.436131	1.55583	0.059053	1.61411	0.981864	2.65347	0.335386	1.28795	0.769661	2.15526	0.881735	0.908501	0.256615	3.21639
[C2=NA]
[D1=1]	0.87697	1.08648	0.380154	3.10517	0.0255631	0.0943065	0.0118681	0.749378	0.379476	0.502883	0.108569	2.32932	0.457731	0.728983	0.316503	1.67902	0.906111	0.951865	0.419329	2.16071	0.241733	0.0974989	0.00197858	4.80449	0.159582	4.27461	0.56458	32.3644
[D1=2]	0.971785	0.981409	0.346921	2.77632	0.057151	0.13439	0.016992	1.0629	0.561753	0.636268	0.138154	2.93032	0.888529	1.06113	0.46287	2.43263	0.448681	1.36923	0.607308	3.08706	0.284307	0.119252	0.00243156	5.84852	0.35845	2.5813	0.34108	19.5354
[D1=3]	0.299872	2.14121	0.507606	9.03212	0.314216	0.333139	0.0391699	2.83334	0.796363	0.790989	0.133281	4.69433	0.286496	0.534266	0.168707	1.69193	0.476766	0.602985	0.149668	2.42931	0.7117	0.473022	0.00892631	25.0663	0.997089	0.995429	0.0849096	11.6698
[D1=4]	0.76715	0.713496	0.0763782	6.66521	0.960916	0.948747	0.115683	7.78095		0.167758	0.167758	0.167758	0.355854	1.62955	0.577953	4.59453	0.00146554	4.76827	1.82157	12.4818	0.956548	1.11562	0.0217878	57.1245	0.750759	1.46241	0.14013	15.2617
[D1=5]	0.379609	1.81683	0.479572	6.88293	0.122286	0.179365	0.0202858	1.58592	0.173948	0.244601	0.0321287	1.86219	0.779616	0.866589	0.317858	2.36262	0.282193	1.70236	0.645584	4.48899	0.401398	0.176452	0.00306874	10.146	0.67921	1.5675	0.18622	13.1944
[D1=NA]
[D2=1]	0.0180688	0.258115	0.0839843	0.793285	0.171551	4.28439	0.532184	34.4919	0.937062	1.06401	0.228102	4.96319	0.461882	0.732748	0.320042	1.67765	0.0111371	0.342863	0.150027	0.783557	0.487821	4.02316	0.0788187	205.355	0.217907	0.279116	0.0366586	2.12517
[D2=2]	0.249786	0.556798	0.205407	1.50932	0.179606	4.13241	0.520272	32.8228	0.663991	1.40037	0.306498	6.3982	0.553626	0.781209	0.345101	1.76843	0.0944897	0.506935	0.228626	1.12403	0.331118	6.92372	0.139837	342.812	0.205851	0.271633	0.0360618	2.04606
[D2=3]	0.618248	0.77759	0.289114	2.09137	0.0850025	6.17855	0.777858	49.0764	0.495881	1.69466	0.371324	7.73413	0.777249	1.12476	0.4981	2.53983	0.496926	0.75991	0.344149	1.67795	0.199045	12.7759	0.261759	623.562	0.252579	0.307785	0.0408854	2.31701
[D2=4]	0.768651	0.861807	0.319905	2.32166	0.0988745	5.72502	0.720823	45.47	0.38562	1.95733	0.429307	8.92398	0.506082	1.31816	0.58393	2.97559	0.806037	0.905606	0.410411	1.99829	0.165186	15.7945	0.320573	778.186	0.268307	0.319628	0.0424213	2.40827
[D2=5]	0.629062	1.27687	0.473648	3.44221	0.0825207	6.27073	0.789338	49.8166	0.436464	1.82793	0.400105	8.35111	0.955887	0.977166	0.43105	2.21518	0.693263	0.852414	0.38552	1.88475	0.192461	13.3669	0.270828	659.736	0.421535	0.436975	0.058038	3.29004
[D2=6]	0.689845	0.806821	0.281141	2.31542	0.202223	3.88576	0.482493	31.294	0.857386	1.15141	0.247411	5.35847	0.496238	0.748974	0.325736	1.72214	0.246971	0.619733	0.27569	1.39312	0.324606	7.16367	0.142443	360.273	0.427143	0.439853	0.0579324	3.33959
[D2=7]	0.351628	1.73962	0.542601	5.57736	0.0282497	10.4799	1.28458	85.4981	0.411021	1.94124	0.399271	9.43827	0.709794	0.845212	0.348583	2.04939	0.179402	0.542888	0.222553	1.3243	0.325083	7.26846	0.139865	377.725	0.182038	0.238973	0.0291973	1.95595
[D2=NA]

### Sheet: A5 OGIP
		May				May				September				October
	Sig.	Exp(B)	95% Confidence Interval for Exp(B)		Sig.	Exp(B)	95% Confidence Interval for Exp(B)		Sig.	Exp(B)	95% Confidence Interval for Exp(B)		Sig.	Exp(B)	95% Confidence Interval for Exp(B)
			Lower Bound	Upper Bound			Lower Bound	Upper Bound			Lower Bound	Upper Bound			Lower Bound	Upper Bound
Diabetes_1	0.00749004	1.31107	1.07502	1.59896	0.283536	1.11428	0.91434	1.35793	0.641693	1.08147	0.777586	1.50411
Cancer_2	0.044839	0.691658	0.482469	0.991546	0.0178609	0.662251	0.470886	0.931385	0.05398	0.543669	0.292511	1.01048	0.11272	0.801366	0.609526	1.05358
Heart_Disease_3	0.0057021	0.613957	0.43444	0.867654	0.139789	0.79603	0.588066	1.07754	0.519997	1.15771	0.741048	1.80863	0.200948	0.846069	0.65486	1.09311
Hypertension_4	0.252328	1.116	0.924811	1.34672	0.19856	0.8858	0.736291	1.06567	0.524775	1.10556	0.811482	1.5062	0.910265	0.991461	0.854102	1.15091
Asthma_5	1.68893e-05	0.64967	0.533785	0.790713	0.000293106	0.693084	0.568349	0.845196	0.0249608	0.690623	0.499696	0.954501	0.00061088	0.75822	0.647207	0.888276
ChronicLungDisease_6	0.00872199	0.624924	0.439796	0.887981	0.003369	0.592191	0.417208	0.840563	0.298479	0.760142	0.453281	1.27474	0.281309	0.864307	0.66291	1.12689
KidneyDisease_7	0.146014	0.70112	0.434399	1.13161	0.310675	0.805813	0.530834	1.22323	0.984064	1.00619	0.549321	1.84303	0.00728129	0.573652	0.382282	0.860821
AutoimmuneDisease_8	0.000847147	0.651583	0.506644	0.837985	0.131332	0.836792	0.663898	1.05471	0.580281	0.897082	0.610449	1.3183	0.000130745	0.659225	0.532484	0.816134
None_of_the_Above_9	0.012906	1.29791	1.05676	1.5941	0.660354	1.04659	0.854212	1.2823	0.0345218	1.42863	1.02632	1.98863	0.00323529	1.27043	1.08332	1.48985
T1DM_12													0.251896	1.26862	0.844441	1.90587
T2DM_10													0.199839	1.12246	0.940739	1.33928
Immunocompromised_11													0.00111129	0.707081	0.574101	0.870865
[C2=1]	0.580223	0.871124	0.534234	1.42046	0.897315	0.966559	0.576618	1.6202	0.159875	2.14088	0.740593	6.18877
[C2=2]	0.668315	1.11281	0.682447	1.81457	0.335386	1.28795	0.769661	2.15526	0.0955578	2.46398	0.85332	7.11479
[C2=NA]
[D1=1]	0.698752	0.845772	0.362104	1.97549	0.906111	0.951865	0.419329	2.16071	0.147984	0.251272	0.0386778	1.63239	0.776573	0.753553	0.10676	5.31888
[D1=2]	0.715015	1.16986	0.503962	2.71563	0.448681	1.36923	0.607308	3.08706	0.325312	0.392536	0.0609014	2.53006	0.961753	0.953369	0.135405	6.71253
[D1=3]	0.0823269	0.150156	0.0176836	1.27502	0.476766	0.602985	0.149668	2.42931	0.153091	0.183177	0.0178501	1.87976	0.292109	0.312095	0.0357641	2.72349
[D1=4]	0.181179	0.232714	0.027461	1.97211	0.00146554	4.76827	1.82157	12.4818	0.365486	0.343991	0.0341037	3.46971				.c
[D1=5]	0.911809	1.06179	0.367475	3.06798	0.282193	1.70236	0.645584	4.48899	0.805652	0.7789	0.106419	5.70093	0.966066	0.957513	0.129561	7.07643
[D1=NA]
[D2=1]	0.248929	0.609896	0.263149	1.41355	0.0111371	0.342863	0.150027	0.783557	0.323079	2.54849	0.398506	16.2979	0.607876	1.6691	0.235855	11.8119
[D2=2]	0.452934	0.73008	0.321049	1.66023	0.0944897	0.506935	0.228626	1.12403	0.55997	1.73412	0.27238	11.0403	0.587528	1.71728	0.243375	12.1173
[D2=3]	0.488672	0.748083	0.328968	1.70116	0.496926	0.75991	0.344149	1.67795	0.481445	1.94283	0.305772	12.3445	0.703962	1.46053	0.206989	10.3056
[D2=4]	0.272559	0.630553	0.276665	1.43711	0.806037	0.905606	0.410411	1.99829	0.445706	2.05556	0.322597	13.0978	0.687744	1.49278	0.211595	10.5313
[D2=5]	0.210215	0.588953	0.257294	1.34813	0.693263	0.852414	0.38552	1.88475	0.580865	1.68644	0.263787	10.7817	0.760283	1.35536	0.192207	9.55735
[D2=6]	0.0216024	0.365187	0.154622	0.862505	0.246971	0.619733	0.27569	1.39312	0.838983	0.822007	0.124104	5.44457	0.983105	1.02141	0.143766	7.25681
[D2=7]	0.00670735	0.205334	0.0653731	0.644945	0.179402	0.542888	0.222553	1.3243	0.961565	1.04932	0.148075	7.43598	0.646912	0.626471	0.0846964	4.6338
[D2=NA]
